# Monogenic Syndromes as a Cause of Adverse Drug Reactions in the Russian Population

**DOI:** 10.64898/2026.02.13.26346297

**Authors:** Anastasiia A. Buianova, Valery V. Cheranev, Anna O. Shmitko, Iuliia A. Vasiliadis, Galit A. Ilyina, Oleg N. Suchalko, Mikhail Iu. Kuznetsov, Vera A. Belova, Dmitriy O. Korostin

## Abstract

**Introduction:** Adverse drug reactions (ADRs) remain a major public health issue, and genetic factors contribute importantly to interindividual variability in drug response. Pharmacogenetic testing helps reduce ADR risk by optimizing drug selection and dosage, particularly in monogenic disorders.

**Material and Methods:** Whole-exome sequencing of 6,739 samples from the Russian population was performed using the MGIEasy Universal DNA Library Prep Set on the DNBSEQ-G400 platform (MGI). Variants in 48 genes were examined, focusing on inherited arrhythmias (Long QT syndrome, Short QT syndrome, Timothy syndrome, Andersen-Tawil syndrome, Brugada syndrome, Atrial fibrillation, Catecholaminergic polymorphic ventricular tachycardia), enzyme deficiencies (Glucose-6-Phosphate Dehydrogenase Deficiency [G6PDD], Porphyrias), Dravet Syndrome (DS) and Malignant Hyperthermia (MH). All identified variants had been reported at least once as pathogenic (P) or likely pathogenic (LP) in ClinVar, along with those occasionally classified as variants of uncertain significance (VUS). Each variant was manually re-evaluated according to ACMG criteria.

**Results:** A total of 75 unique variants in 18 genes were observed in 119 individuals (1.77%), including 21 carriers and 13 women with a *G6PD* mutation. Of these, 46 variants were classified as P, 21 as LP, and 8 as VUS. Missense variants accounted for the largest proportion (73.33%). The most affected genes were *KCNQ1* (24/119), which exhibited the highest number of unique variants (18), *G6PD* (20/119), *SCN1A* (15/119), and *RYR1* (14/119). Regarding associated conditions, mutations linked to arrhythmias were found in 51 individuals, MH in 27, G6PDD in 20, DS in 15, and Porphyrias in 6.

**Conclusions:** Incorporating genetic information on both common and rare clinically actionable variants into therapeutic decision-making has the potential to improve medication safety, reduce preventable ADRs, and enhance the effectiveness of personalized pharmacotherapy.
