## Supplementary material for "Monogenic Syndromes as a Cause of Adverse Drug Reactions in the Russian Population": A total of 75 unique genetic variants were identified across 18 genes (Figure 1B, Table S1)

### Sheet: Sheet1
Individuals with Variant	Chromosome	Position (hg38)	ACMG Classification	dbSNP ID	REF	ALT	Gene	Consequence	HGVS	Phenotype
1	chr12	2593255	Pathogenic	rs786205753	G	A	CACNA1C	missense_variant	CACNA1C(NM_000719.7):c.2573G>A (p.Arg858His)	Long QT Syndrome
1	chr1	115702951	Likely Pathogenic	rs1255988597	CCTGAATAGGT	C	CASQ2	frameshift_variant	CASQ2(NM_001232.4):c.974_983del (p.Asp325GlyfsTer7)	Carriage; Catecholaminergic Polymorphic Ventricular Tachycardia
1	chr1	115725543	Likely Pathogenic	rs151115064	G	A	CASQ2	missense_variant	CASQ2(NM_001232.4):c.748C>T (p.Arg250Cys)	Carriage; Catecholaminergic Polymorphic Ventricular Tachycardia
1	chr3	98585622	Likely Pathogenic	rs121917866	G	A	CPOX	missense_variant	CPOX(NM_000097.7):c.991C>T (p.Arg331Trp)	Porphyrias
14	chrX	154534419	Likely Pathogenic	rs5030868	G	A	G6PD	missense_variant	G6PD(NM_001360016.2):c.563C>T (p.Ser188Phe)	Glucose-6-Phosphate Dehydrogenase Deficiency
1	chrX	154532257	Pathogenic	rs72554664	C	T	G6PD	missense_variant	G6PD(NM_001360016.2):c.1388G>A (p.Arg463His)	Glucose-6-Phosphate Dehydrogenase Deficiency
2	chrX	154532390	Pathogenic	rs398123546	G	A	G6PD	missense_variant	G6PD(NM_001360016.2):c.1360C>T (p.Arg454Cys)	Glucose-6-Phosphate Dehydrogenase Deficiency
1	chrX	154532676	Pathogenic	rs137852316	C	T	G6PD	missense_variant	G6PD(NM_001360016.2):c.1178G>A (p.Arg393His)	Glucose-6-Phosphate Dehydrogenase Deficiency
1	chrX	154532990	Pathogenic	rs5030869	C	T	G6PD	missense_variant	G6PD(NM_001360016.2):c.1003G>A (p.Ala335Thr)	Glucose-6-Phosphate Dehydrogenase Deficiency
1	chrX	154533044	Likely Pathogenic	rs137852339	C	T	G6PD	missense_variant	G6PD(NM_001360016.2):c.949G>A (p.Glu317Lys)	Glucose-6-Phosphate Dehydrogenase Deficiency
1	chr11	119091431	Pathogenic	rs575222284	C	T	HMBS	missense_variant	HMBS(NM_000190.4):c.517C>T (p.Arg173Trp)	Porphyrias
1	chr12	5044290	Variant of Uncertain Significance	rs587777336	A	G	KCNA5	missense_variant	KCNA5(NM_002234.4):c.143A>G (p.Glu48Gly)	Atrial fibrillation
1	chr21	34449343	Pathogenic	rs199473362	G	A	KCNE1	missense_variant	KCNE1(NM_000219.6):c.292C>T (p.Arg98Trp)	Long QT Syndrome
1	chr7	150947678	Pathogenic	rs794728462	CG	C	KCNH2	frameshift_variant	KCNH2(NM_000238.4):c.2892del (p.Gly965GlufsTer9)	Long QT Syndrome
1	chr7	150950197	Likely Pathogenic	rs1801084514	A	G	KCNH2	missense_variant	KCNH2(NM_000238.4):c.2369T>C (p.Leu790Pro)	Long QT Syndrome
1	chr7	150951447	Pathogenic	rs794728487	C	T	KCNH2	splice_donor_variant	KCNH2(NM_000238.4):c.1945+1G>A	Long QT Syndrome
1	chr7	150951592	Likely Pathogenic	rs199472936	C	T	KCNH2	missense_variant	KCNH2(NM_000238.4):c.1801G>A (p.Gly601Ser)	Long QT Syndrome
2	chr7	150974776	Pathogenic	rs886039045	TGCGCGGCA	T	KCNH2	frameshift_variant	KCNH2(NM_000238.4):c.234_241del (p.Ala79AspfsTer63)	Long QT Syndrome
2	chr11	2572942	Likely Pathogenic	rs199472737	C	T	KCNQ1	missense_variant	KCNQ1(NM_000218.3):c.877C>T (p.Arg293Cys)	Long QT Syndrome
1	chr11	2572979	Pathogenic	rs120074186	G	T	KCNQ1	missense_variant	KCNQ1(NM_000218.3):c.914G>T (p.Trp305Leu)	Long QT Syndrome
5	chr11	2528019	Pathogenic	rs762814879	G	A	KCNQ1	splice_donor_variant	KCNQ1(NM_000218.3):c.477+1G>A	Long QT Syndrome
1	chr11	2528023	Pathogenic	rs397508111	G	A	KCNQ1	splice_donor_5th_base_variant,intron_variant	KCNQ1(NM_000218.3):c.477+5G>A	Long QT Syndrome
1	chr11	2570671	Pathogenic	rs199472697	G	A	KCNQ1	missense_variant	KCNQ1(NM_000218.3):c.521G>A (p.Arg174His)	Long QT Syndrome
1	chr11	2571391	Pathogenic	rs199472706	C	T	KCNQ1	missense_variant	KCNQ1(NM_000218.3):c.671C>T (p.Thr224Met)	Long QT Syndrome
1	chr11	2572870	Pathogenic	rs120074193	G	A	KCNQ1	missense_variant	KCNQ1(NM_000218.3):c.805G>A (p.Gly269Ser)	Long QT Syndrome
1	chr11	2572970	Pathogenic	rs193922365	C	A	KCNQ1	missense_variant	KCNQ1(NM_000218.3):c.905C>A (p.Ala302Glu)	Long QT Syndrome
1	chr11	2572981	Likely Pathogenic	NA	G	T	KCNQ1	missense_variant	KCNQ1(NM_000218.3):c.916G>T (p.Gly306Trp)	Long QT Syndrome
1	chr11	2572981	Pathogenic	rs120074181	G	C	KCNQ1	missense_variant	KCNQ1(NM_000218.3):c.916G>C (p.Gly306Arg)	Long QT Syndrome
1	chr11	2572987	Pathogenic	rs397508130	G	T	KCNQ1	splice_donor_variant	KCNQ1(NM_000218.3):c.921+1G>T	Long QT Syndrome
1	chr11	2583453	Pathogenic	rs120074184	G	A	KCNQ1	missense_variant	KCNQ1(NM_000218.3):c.940G>A (p.Gly314Ser)	Long QT Syndrome
1	chr11	2585276	Pathogenic	rs199473410	G	A	KCNQ1	missense_variant	KCNQ1(NM_000218.3):c.1097G>A (p.Arg366Gln)	Long QT Syndrome
1	chr11	2775985	Pathogenic	rs199472794	G	A	KCNQ1	missense_variant	KCNQ1(NM_000218.3):c.1616G>A (p.Arg539Gln)	Long QT Syndrome
1	chr11	2776032	Pathogenic	rs120074185	C	T	KCNQ1	missense_variant	KCNQ1(NM_000218.3):c.1663C>T (p.Arg555Cys)	Long QT Syndrome
1	chr11	2776033	Pathogenic	rs199472800	G	A	KCNQ1	missense_variant	KCNQ1(NM_000218.3):c.1664G>A (p.Arg555His)	Long QT Syndrome
1	chr11	2778009	Pathogenic	rs120074190	G	A	KCNQ1	missense_variant	KCNQ1(NM_000218.3):c.1766G>A (p.Gly589Asp)	Long QT Syndrome
2	chr11	2778015	Pathogenic	rs199472814	G	T	KCNQ1	missense_variant	KCNQ1(NM_000218.3):c.1772G>T (p.Arg591Leu)	Long QT Syndrome
1	chr19	38446498	Variant of Uncertain Significance	rs1220780685	C	T	RYR1	missense_variant	RYR1(NM_000540.3):c.658C>T (p.Arg220Cys)	Malignant Hyperthermia
1	chr19	38448790	Likely Pathogenic	rs140037232	C	T	RYR1	missense_variant	RYR1(NM_000540.3):c.1099C>T (p.Arg367Trp)	Malignant Hyperthermia
1	chr19	38496265	Likely Pathogenic	rs193922791	C	T	RYR1	missense_variant	RYR1(NM_000540.3):c.6599C>T (p.Ala2200Val)	Malignant Hyperthermia
1	chr19	38499706	Likely Pathogenic	rs146306934	G	A	RYR1	missense_variant	RYR1(NM_000540.3):c.7099G>A (p.Ala2367Thr)	Malignant Hyperthermia
2	chr19	38570619	Pathogenic	rs771741606	C	T	RYR1	missense_variant	RYR1(NM_000540.3):c.13672C>T (p.Arg4558Trp)	Malignant Hyperthermia
5	chr19	38457545	Pathogenic	rs118192172	C	T	RYR1	missense_variant	RYR1(NM_000540.3):c.1840C>T (p.Arg614Cys)	Malignant Hyperthermia
1	chr19	38496283	Pathogenic	rs118192177	C	T	RYR1	missense_variant	RYR1(NM_000540.3):c.6617C>T (p.Thr2206Met)	Malignant Hyperthermia
1	chr19	38504320	Variant of Uncertain Significance	rs780455924	G	A	RYR1	missense_variant	RYR1(NM_000540.3):c.8027G>A (p.Arg2676Gln)	Malignant Hyperthermia
1	chr19	38502923	Pathogenic	rs914804033	G	C	RYR1	missense_variant	RYR1(NM_000540.3):c.7879G>C (p.Val2627Leu)	Malignant Hyperthermia
1	chr1	237445488	Pathogenic	rs190140598	C	T	RYR2	missense_variant	RYR2(NM_001035.3):c.1258C>T (p.Arg420Trp)	Catecholaminergic Polymorphic Ventricular Tachycardia
1	chr2	166054637	Pathogenic	rs794726827	C	T	SCN1A	splice_donor_variant	SCN1A(NM_001165963.4):c.602+1G>A	Dravet Syndrome
1	chr2	166054660	Pathogenic	rs121917935	C	T	SCN1A	missense_variant	SCN1A(NM_001165963.4):c.580G>A (p.Asp194Asn)	Dravet Syndrome
2	chr2	166052882	Pathogenic	rs121918624	G	A	SCN1A	stop_gained	SCN1A(NM_001165963.4):c.664C>T (p.Arg222Ter)	Dravet Syndrome
2	chr2	166045081	Pathogenic	rs138877187	G	A	SCN1A	stop_gained	SCN1A(NM_001165963.4):c.1624C>T (p.Arg542Ter)	Dravet Syndrome
1	chr2	166037885	Pathogenic	rs121917971	C	T	SCN1A	missense_variant	SCN1A(NM_001165963.4):c.2837G>A (p.Arg946His)	Dravet Syndrome
1	chr2	166037819	Likely Pathogenic	rs794726823	C	T	SCN1A	missense_variant	SCN1A(NM_001165963.4):c.2903G>A (p.Cys968Tyr)	Dravet Syndrome
1	chr2	166013835	Likely Pathogenic	rs2105610895	C	T	SCN1A	stop_gained	SCN1A(NM_001165963.4):c.3614G>A (p.Trp1205Ter)	Dravet Syndrome
1	chr2	166013812	Pathogenic	rs794726710	G	A	SCN1A	stop_gained	SCN1A(NM_001165963.4):c.3637C>T (p.Arg1213Ter)	Dravet Syndrome
1	chr2	165992269	Variant of Uncertain Significance	rs397514458	G	A	SCN1A	missense_variant	SCN1A(NM_001165963.4):c.5006C>T (p.Ala1669Val)	Dravet Syndrome
1	chr2	165992167	Variant of Uncertain Significance	rs794726802	T	A	SCN1A	missense_variant	SCN1A(NM_001165963.4):c.5108A>T (p.Asp1703Val)	Dravet Syndrome
1	chr2	165992030	Variant of Uncertain Significance	rs1057518258	C	T	SCN1A	missense_variant	SCN1A(NM_001165963.4):c.5245G>A (p.Gly1749Arg)	Dravet Syndrome
1	chr2	165991973	Likely Pathogenic	rs2105429627	T	C	SCN1A	missense_variant	SCN1A(NM_001165963.4):c.5302A>G (p.Ser1768Gly)	Dravet Syndrome
1	chr2	165991510	Variant of Uncertain Significance	rs121917981	A	G	SCN1A	missense_variant	SCN1A(NM_001165963.4):c.5765T>C (p.Ile1922Thr)	Dravet Syndrome
1	chr3	38551157	Likely Pathogenic	rs199473303	G	A	SCN5A	missense_variant	SCN5A(NM_000335.5):c.5212C>T (p.Arg1738Trp)	Long QT Syndrome
1	chr3	38550773	Likely Pathogenic	rs1559720176	C	A	SCN5A	stop_gained	SCN5A(NM_000335.5):c.5596G>T (p.Glu1866Ter)	Brugada Syndrome
1	chr3	38560170	Pathogenic	rs137854612	C	T	SCN5A	missense_variant	SCN5A(NM_000335.5):c.4219G>A (p.Gly1407Arg)	Brugada Syndrome
1	chr3	38603999	Pathogenic	rs1417036453	G	A	SCN5A	stop_gained	SCN5A(NM_000335.5):c.1603C>T (p.Arg535Ter)	Brugada Syndrome
1	chr3	38606058	Pathogenic	rs72549410	C	T	SCN5A	missense_variant	SCN5A(NM_000335.5):c.1231G>A (p.Val411Met)	Long QT Syndrome
2	chr3	38609823	Pathogenic	rs199473083	C	T	SCN5A	missense_variant	SCN5A(NM_000335.5):c.845G>A (p.Arg282His)	Brugada Syndrome
1	chr3	38609828	Likely Pathogenic	rs72549413	G	T	SCN5A	stop_gained	SCN5A(NM_000335.5):c.840C>A (p.Cys280Ter)	Brugada Syndrome
1	chr3	38613781	Pathogenic	rs45546039	C	T	SCN5A	missense_variant	SCN5A(NM_000335.5):c.665G>A (p.Arg222Gln)	Long QT Syndrome
1	chr3	38606007	Variant of Uncertain Significance	rs199473111	C	T	SCN5A	missense_variant	SCN5A(NM_000335.5):c.1282G>A (p.Glu428Lys)	Atrial fibrillation
2	chr3	38560179	Pathogenic	rs199473239	C	T	SCN5A	missense_variant	SCN5A(NM_000335.5):c.4210G>A (p.Val1404Met)	Brugada Syndrome
12	chr12	57244222	Pathogenic	rs371720347	T	A	STAC3	stop_gained	STAC3(NM_145064.3):c.862A>T (p.Lys288Ter)	Carriage; Malignant Hyperthermia
1	chr12	57248705	Pathogenic	rs780801708	C	T	STAC3	splice_donor_variant	STAC3(NM_145064.3):c.432+1G>A	Carriage; Malignant Hyperthermia
2	chr4	64314684	Likely Pathogenic	rs1402891925	CTT	C	TECRL	frameshift_variant	TECRL(NM_001010874.5):c.515_516del (p.Lys172ArgfsTer4)	Carriage; Catecholaminergic Polymorphic Ventricular Tachycardia
1	chr6	123438063	Likely Pathogenic	rs753514580	C	CT	TRDN	frameshift_variant,splice_region_variant	TRDN(NM_006073.4):c.1050dup (p.Glu351ArgfsTer7)?	Carriage; Catecholaminergic Polymorphic Ventricular Tachycardia
1	chr1	45014012	Likely Pathogenic	rs143823335	G	C	UROD	missense_variant	UROD(NM_000374.5):c.578G>C (p.Arg193Pro)	Porphyrias
3	chr10	125816436	Pathogenic	rs373864821	C	T	UROS	splice_donor_variant	UROS(NM_000375.3):c.63+1G>A	Carriage; Porphyrias
