## Supplementary material for "Monogenic Syndromes as a Cause of Adverse Drug Reactions in the Russian Population": ADRs associated with other syndromes were assessed exclusively based on data from the published literature (Table S2).

### Sheet: Sheet1
Disease	Drugs
Glucose-6-Phosphate Dehydrogenase Deficiency	Acetylphenylhydrazine, Acetylsalicilates, Anacin, Articaine, Ascorbic Acid, Aspirin, Beta-naphthol, Bufferin, Bupivacaine, Ceftriaxone, Chloramphenicol, Chloroprocaine, Chloroquine, Ciprofloxacin, Dabrafenib, Dapsone, Dimercaprol, Ecotrin, Empirin, Epinephrine, Excedrin, Flutamide, Furosemide, Glimepiride, Glyburide, Hydroxychloroquine, Levofloxacin, Lidocaine, Mafenide, Mefloquine, Menthol, Mepi…
Porphyrias	Articaine, Bupivacaine, Lidocaine, Mepivacaine, Prilocaine, Ropivacaine, Carbamazepine, Phenytoin, Phenobarbitone, Primidone, Ethosuximide, Tiagabine, Felbamate, Valproate, Oxcarbazine
Malignant Hyperthermia	Succinylcholine (suxamethonium), Desflurane, Enflurane, Halothane, Isoflurane, Methoxyflurane, Sevoflurane
Long QT syndrome	Aclarubicin, Amiodarone, Anagrelide, Arsenic trioxide, Azithromycin, Cesium Chloride, Chloroquine, Chlorpromazine, Chlorprothixene, Cilostazol, Ciprofloxacin, Citalopram, Clarithromycin, Cocaine, Disopyramide, Dofetilide, Domperidone, Donepezil, Dronedarone, Droperidol, Erythromycin, Escitalopram, Flecainide, Fluconazole, Halofantrine, Haloperidol, Hydroquinidine (Dihydroquinidine), Hydroxychloro…
Brugada Syndrome	Ajmaline, Allapinin, Ethacizine, Flecainide, Pilsicainide, Procainamide, Propafenone, Amitriptyline, Clomipramine, Desipramine, Lithium, Loxapine, Nortriptyline, Oxcarbazepine, Trifluoperazine, Bupivacaine, Procaine, Propofol, Acetylcholine, Alcohol, Cannabis, Cocaine, Ergonovine, Amiodarone, Cibenzoline, Disopyramide, Lidocaine, Propranolol, Verapamil, Vernakalant, Bupropion, Carbamazepine, Clot…
Atrial Fibrillation	Acetylcholine, Adenosine, Ibrutinib
Ventricular tachycardia, catecholaminergic polymorphic	Epinephrine, Pseudoephedrine
Dravet Syndrome	Carbamazepine, Lamotrigine, Vigabatrin, Phenytoin, Rufinamide, Oxcarbazepine
